# Dissemination of health research results to study participants – a systematic review evaluating current global practice and implications for future research

**DOI:** 10.1101/2025.03.03.25323077

**Authors:** Mary Bagita-Vangana, Holger W Unger, Kamala Thriemer

**Affiliations:** University of Melbourne, Faculty of Medicine, Dentistry & Health Sciences, Melbourne, Australia; Port Moresby General Hospital, Obstetrics & Gynaecology Division, Port Moresby, Papua New Guinea; Global and Tropical Health Division, Menzies School of Health Research and Charles Darwin University, Darwin, Australia; Department of Obstetrics and Gynaecology, Royal Darwin Hospital, Darwin, Darwin, Australia; Department of Clinical Sciences, Liverpool School of Tropical Medicine, Liverpool, UK; Department of Infectious Diseases, University of Melbourne, Doherty Institute, Melbourne, Australia

## Abstract

**Background:** Disseminating research findings to study participants is emerging as a critical component of clinical research. There is evidence that dissemination strengthens social relations and understanding between researchers and participants and their communities, and it is increasingly required by funding bodies. However, there is limited funding support for and guidance on the implementation of dissemination of research results to study participants.

**Methods and Findings:** We conducted a systematic review to describe the current global practice of dissemination of aggregate research results to study participants. The databases Medline (OVID), Embase and CINAHL were searched to identify publications published from January 1, 2008, to March 18, 2024. A total of 87 studies met the predefined inclusion criteria: 37 were qualitative, 29 were quantitative, and 21 were mixed-methods studies. Most studies concentrated on dissemination of broad health-related research (n=25; 26%), followed by cancer research (n=17; 20%) and genetics (n=16; 18%).

Most participants expected researchers to share results regardless of study outcomes. Many participants viewed receiving results as essential for fostering trust with researchers, feeling valued for their contributions, and fulfilling ethical obligations. Many researchers saw sharing results as a moral duty, especially when participants had limited access to scientific knowledge. The most common method for disseminating results was mailing lay summaries or result letters to participants. Group presentations and workshops were predominantly used in lower income countries. Identified barriers and enablers to result dissemination included researcher attitudes and communication skills, logistics and resources, institutional guidance, and ethical and cultural considerations. Impact of dissemination on research findings included improving health literacy, increased understanding of research, and trust in research.

**Conclusions:** Result dissemination is emerging as an integral component of modern clinical research practice and appears to translate into a broad range of benefits in most circumstances. The current lack of agreement on what constitutes best practice will need to be addressed. The design of frameworks to guide the conduct of dissemination, which are now in early development, require validation in a range of settings, populations and clinical domains. Further work on approaches to dissemination of research findings in lower-middle income countries is required.
