## supplement file 3 for "Dissemination of health research results to study participants – a systematic review evaluating current global practice and implications for future research"

### Sheet: Sheet1
Author	Year of publication	Country	Research method	Study design	Research tools/ instruments	Target population	Sample size (response rate)	Research area	Participant Expectations	Participant reasons for results dissemination	Researcher reasons for results dissemination	Extent of dissemination	Modes of dissemination	Participant preferences for modes of dissemination	Researcher preferences for modes of dissemination	Participant barriers and enablers for dissemination	Researcher barriers and enablers for dissemination	Participant perceptions and attitudes about results sharing	Researcher perceptions and attitudes about results sharing	Impacts of dissemination	Participant preferences for timing of dissemination	Researcher preferences for timing of dissemination
Aldinger	2019	USA	Mixed methods	Exploratory	2 online surveys via REDCap	Patients receiving integrative medicine services:		Cancer, adult medicine	X			X	X	X				X		X
						Survey 1: role of acupuncture in head and neck cancer treated by radiation therapy and chemotherapy	Survey 1: 77/341 invites (23% response rate)
						Survey 2: efficacy of a mind–body intervention on inflammatory disease markers and self-reported quality of life in patients with irritable bowel syndrome and inflammatory bowel disease	Survey 2: 134/812 invites (17% response rate)
Amelot	2017	France	Qualitative		survey questionnaire via email	Patients with Friedreich’s ataxia, and their parents involved in a previous (ACTFRIE) phase III, randomized, double-blind therapeutic clinical trial to test a molecule (pioglitazone) versus a placebo (ClinicalTrials.gov identifier: NCT00811681	29/38 patients (76%) and 37/47 (79%) parents of patients	Paediatric	X					X				X		X
Armstrong	2013	UK	Qualitative	Illness narratives	semi-structured interviews	Women who had participated in a trial during suspected preterm labour (ORACLE trial) and whose children had been followed up in the ORACLE Children's Study.	38/47 invited for interview (81% response);Of the 11,050 women who participated in the original ORACLE trial, 6494 were followed up in the OCS. Of these, 4676 requested that they received the findings of the OCS. These women were sent a leaflet reporting the OCS aggregate results, as well as a questionnaire to assess their responses [10]. The questionnaire was returned by 1124 women, 382 of whom …	Obstetrics		X		X	X							X
Avins	2008	USA	Qualitative	Case studies	2 meeting presentations , one for participants recruited from each of the two clinical sites. Survey (using non-validated survey form) following meeting 2.	225 Men involved in the STEP (Saw palmetto Treatment for Enlarged Prostates) study - a two-arm, randomized, double-blind, placebo-controlled clinical trial of an extract of the saw palmetto berry for the treatment of symptoms of benign prostatic hyperplasia (BPH).	Meeting 1: 3/58 invite letters (5% response)	Adult medicine			X	X	X		X	X	X			X
							Meeting 2: 17/167 invite letters (10%)
Baret	2011	Canada	Quantitative	Survey	Postal questionnaire (anonymous)	parents of an autistic child participating in genetic research	158/388 (41% response rate) - 89 mothers and 69 fathers.	Genetics					X								X
Bilodeau	2019	USA	Mixed methods	Survey (small qualitative section to elaborate on their feelings)	Questionnaire (postal, with follow up phone call if non response) - Disseminating Quality-of-Life Research Questionnaire	Parents of children with cancer (involved in PediQUEST study at 2 sites)	59 families in the study, 54% (32) indicated they wanted to receive results, summaries were sent to 32 families. of 32 families, 1 parent died (ineligible) for survey after dissemination, and six were not reachable: 25 were sent the survey: 16 (of 25 reached) - 66% response rate	Paediatric cancer		X		X	X	X						X
Bjorklund	2022	UK, Ireland	Qualitative	Review of patient information leaflets	Descriptive statistics, directed content analysis approach (document analysis)	Patient information leaflets of clinical trials	238 leaflets from 178 trials	General				X	X								X
Blanche	2022	Canada, USA	Mixed methods	Online questionnaire	Descriptive statistics, content analysis of open answer field	Genetic counselors	142 entries (of 4213 eligible individuals, but there may have been some double counting)	Genetics			x	X	X				X
Bombard	2011	Canada	Qualitative	Reflective piece	Workshops	Patients with Huntington's Disease	Not reported	Genetics					X				X
Bonilla	2022	USA	Quantitative	Cross-sectional survey	Questionnaire survey (one page, posted by mail together with aggregrate study results)	Latina breast cancer survivors who had participated in two RCTs of a cognitive-behavioral stress management program	92 of 304 contacted (deceased and returned mail excluded) returned the questionnaire (31.3%)	Breast cancer	X		X	X	X	X				X		X
Boyd	2024	USA	Qualitative	Focus group discussion	FGD, recruitment using the Savvy Cooperative participant pool	Former clinical trial patients, patients (with no previously trial experience)	25 (including 1 transgender male and 2 non-binary)	General								X				X
Bruhn	2022	UK	Mixed methods	Multiphase triangulation	Q-methodology, content analysis, focus groups and a coproduction workshop (the REporting Clinical trial results Appropriately to Participants project).	Participants from range of stakeholder groups (PPI partners, members of public with clinical trial experience, REC members, Clinical trial funding body representatives, Clinical Trials Units staff/trialists)	32 Qsort, 14 FGDs, co-production workshop 21, 30 eligible summaries were provided from 10 host organisations.	General				X	X	X			X		X		X
Bureau	2014	France	Qualitative	Grounded theory (inductive)	Semi-structured interviews	Study participants of the French national GENEPSO-PS psychosocal cohort of the Cancer GEnetic group. Includes carriers/non-carriers of families with a deleterious inherited mutation for breast/ovarian CA (BRCA1/2 mutation). Questionnaire was done amongst psychosocial survey participants who wished to have their results at the beginning of the survey	19/39 participants (49%). 10/14 in Lyon area of high education standard, 5/19 Paris, lower SES, 4/6 Lyon lower SES - total of 19	Genetics		X		X	X							X
Canedo	2022	USA	Quantitative	Retrospective observational (cross-sectional)	ResearchMatch used to identify possible participants. ResearchMatch connects individuals interested in volunteering for research with specific studies	Hispanics/Latinos interested in volunteering for health research	327 (69.4% female)	General	X							X		X
Cook	2019	USA	Qualitative	Focus group discussions	FGDs. A focus group guide was developed to encourage feedback on different representations of data using sample materials and consisted of questions designed to identify participants’ preferences about receiving research results. Participants viewed three different platforms for presenting research findings: (1) an animated video that included graphics, text, and background music, (2) a video wit…	Participants of a Patient-centered Outcomes Research Institute-funded survey study	37 Participants (4 focus groups) - selected from 406 potential participants	General		X				X		X					X
Cox	2011	UK	Quantitative		Postal questionnaire survey	Members of the UK National Cancer Research Institute Clinical Studies Groups (NCRI CSG) and to patients over the age of 18 years who completed trial treatment (located in one Cancer Network)	145 of 446 NCRI CSG Members returned survey	Cancer	X			X		X	X	X	X	X	X		X	X
							81 of 157 patients returned survey
Cunningham-Erves	2022	USA	Mixed methods	Sequential explanatory	Researchers first collected and analyzed quantitative data (survey), then used the results to design a follow-up qualitative semi-structured interview to explain initial quantitative results	African American in the Southern United States, either past research participants or members of the community-at-large	57 completed CLS, 32 completed pre-post surveys (58.5% response rate), and 10 completed semi-structured interviews	General												X
Dalal	2009	England	Quantitative	Survey	Postal survey of patients recruited to the Cornwall Heart Attack Rehabilitation Management Study (Charms)	Survivors of AMI who had participated in CHARMS	191/230 participants of a trial completed 4 years ago were still alive. Of these 166 were deemed appropriate to be contacted by postal survey, and 154 (93%) responded	Adult medicine	X			X	X	X				X
Darbyshire	2012	UK	Qualitative	Survey	Letter detailing headline results after study conclusion was emailed to participants. Subsequently patients were invited to complete a postal questionnaire	Trial participants of 4-T trial (diabetes)	343 patients were contacted, 40 (12%) returned their questionnaire	Adult medicine				x	X							X
Degaga	2020	Ethiopia	Qualitative	?survey	Dissemination meeting following dissemination of pictorial information to all 8 study sites to be distributed to trial participants.	Trial participants and medical staff (medical interns, hospital officials) involved in IMPROV study (a study designed to determine the efficacy and safety of a short-course high dose primaquine regimen for the radical cure of vivax malaria).	43 (33 participants; 10 medical staff)	Malaria				X	X				X			X
Dirks	2021	USA	Qualitative	Value sensitive design (VSD) theoretical approach; participatory	Participatory: Audio-recorded, notes were taken. Deductive analysis	Alaska Native community members, participants were selected based on our prior knowledge of them having experience either being a health research participant or a health researcher	6	General								X
Dixon-Woods	2011	UK	Mixed methods	FGD, survey	FGD to develop results leaflet, questionnaire to evaluate results leaflet	Study participants and stakeholders in the Oracle Children Study (OCS)	Three focus groups (16 participants); Of 4676 trial participants who had requested the findings, 1124 returned their questionnaire (25% response rate). Non-responders to the survey were more likely to be younger, and their children less likely to be admitted to a Neonatal Unit. Non-responders were also more likely to smoke and at least for those in England, were from more deprived areas than resp…	Obstetrics				X	X							X
Donaldson	2009	Canada	Quantitative	Cross-sectional survey	Before and after dissemination evaluation using postal survey.The first survey (May 2005) focused on clinical trial experience,satisfaction with surgery, and eliciting the preferred method for receiving clinical trial results. The second survey (Jan 2008) examined patient and parent reactions to the trial results letter	Participants were adolescents and their parents with idiopathic scoliosis who had completed a single-center, randomized clinical trial comparing 2 spinal implants	126 families.	Adolescent medicine	X			X	X	X				X		X
							Survey 1: 68% (86/126) of patients and 59% (74/126) of parents responded. Only the families that responded to the first survey were mailed a second survey.
							Survey 2: Of these, 37% (32/86) of patients and 31% (23/74) of parents responded to the (second) survey, 25% (32/126) and 18% (23/126) of total trial participants, respectively.
Dorsey	2008	Canada, USA	Quantitative	Survey	Postal questionnaire	Study participants involved in TREND-HD trial	114 of 217 (52.5%) participants	Adult medicine				X	X								X
Elzinga	2016	Canada	Quantitative	Survey	questionnaire (46 items)	cancer patients recruited in trial	250	Adult cancers	X	X		X	X	X				X		X	X
Fernandez	2009	Canada, USA	Quantitative		self-administered postal questionnaire	adolescents and parents of children diagnosed with cancer	442/627 parents (70.5% response rate; 112/185 adolescents (60.5% response)	Childhood/ adolescent cancers	X	X				X		X		X		X	X
Getz	2014	USA	Mixed methods		Surveys, Focus groups and phone interviews	Study volunteers and investigative site staff involved in Pfizer’s Phase III Lyrica study and Pfizer’s Toviaz study (Pfizer’s Phase III Lyrica study: a double-blind efficacy and safety study of pregablin in the treatment of patients with inadequately treated painful diabetic neuropathy. Pfizer’s Toviaz study: Phase III clinical research study tested the safety and efficacy of Toviaz (Pfizer) as a…	Survey on setting expectations: 30/189 (16% response rate);	Adult medicine				X	X	X			X			X	X
							Survey on result dissemination: pre-213/308 (69% response); post- 104/459 (23% response)
							FGD/phone interviews: 17 participants; site staff interviews: 10
Green Brody	2021	USA	Mixed methods		interviews before and after result dissemination. The sample was further stratified to two types of surveys: a qualitative, semi-structured telephone interview with primarily open-ended questions or a quantitative, structured telephone interview	adult daughters from a multi-generational cohort study	300 adult daughters from a multi-generational cohort study	Biomonitoring				X	X							X
Halverson	2012	USA	Qualitative		Participants attended four 2-hour, deliberative-engagement sessions over a period of 1 week (two sessions on two consecutive Saturdays). Each 2-hour session consisted of an educational presentation followed by focus-group discussions with structured questions and prompts.	self identified African American adults from two clinics in Chicago’s South Side	45	Genetics										X
Holzer	2021	USA	Qualitative		1. design of format for return of results through community based participatory approaches	participant enrolled in the Very-Important Pharmacogenes in the Hmong Community study (total 198 participants)	24 for focus group discussion	Pharmacogenetics	X				X	X				X		X
					2. focus group discussion to identify their reaction to receiving personal/collective results
Hood	2010	USA	Qualitative		online survey tool send by email link to investigators. two level survey:	investigators of individual research studies funded by NIH during a specified time frame	A total of 480 studies led by 308 unique principal investigators were contacted to participate in the study ( response rate 40.4% (194/480))	General				X
					Level 1 included activities consistent with principles of Community-based participatory research (CBPR) such as having a community advisory group or other process for meaningfully involving community representatives
					Level 2 activities did not necessarily require significant collaboration between research and community partners but may still be important elements of community engagement, especially for the types of clinical and translational research studies most commonly funded by NIH.
Hussain	2012	Canada	Quantitative		19-question survey to evaluate (a) attendees’ perceptions and attitudes about end-of-study presentations in general; (b) satisfaction with our specific presentation	participants of a longitudinal matched observational cohort study examining the health effects (physical function, quality of life, cognitive function) of androgen deprivation therapy (ADT) in older men with prostate cancer to an end-of-study presentation	186 invited, 54 (29%) confirmed attendance, 70 attended (patients could bring family members), 59/70 (84%) responded to survey (39 study participants, 20 spouses/guests).	Prostate cancer	X	X		X	X	X			X	X		X
Kearns	2022	New Zealand	Quantitative		online survey using REDCap. This presented the three research summaries in a random order with no fixed washout period to facilitate later ranking and mitigate survey fatigue	participants of the previous study who had given permission to be contacted about the study results or participation in further research	3967 invitations. 1236 respondents (31.2% response rate).	COVID-19					X	X
Keusch	2014	USA	Qualitative		3x focus group discussions	participants who had recently undergone autologous or allogeneic HSCT. Adult post-HSCT patients (age 18 years) and parents of pediatric post-HSCT patients (age <18 years) were eligible to participate in the focus groups	23 (17 adult patients and 6 parents from ped patients); Adult pts: M 76.5%, Parents: F 66.7%.	Haemopoietic cancer								X				X
Kisiangani	2022	Kenya	Qualitative		Focus group discussions (FGDs) and indepth interviews (IDIs)	People from two urban informal settlements who have been under demographic surveillance since 2002. Four stakeholder groups were formed.		Genomics	X	X		X		X			X	X		X	X
						Stakeholder group 1 included community members selected from a genomic study (African Wits-International Network for Demographic Evaluation of Population and Their Health (INDEPTH) partnership for Genomic Studies (AWI-Gen) phase I study participants.	stakeholder group 1 n=44									X
						Stakeholder group 2 consisted of community resource persons, including village elders, administrators, community health volunteers, and religious leaders.	stakeholder group 2 n=8
						Stakeholder group 3 consisted of the research team of AWI-Gen phase I in Nairobi,	stakeholder group 3 n=9
						Stakeholder group 4 were members of research ethics committees who reviewed genomic study protocols in Kenya	stakeholder group 4 n=8
Kost	2014	USA	Quantitative		questionnaire with 77 questions	Participants in NIH supported research	18890 (29% response rate), 92% (17,203) of mailed surveys were deliverable. 4,961 returned surveys.	General	X			X						X
Kraft	2020	USA	Qualitative		in depth interviews	Cancer Health Assessments Reaching Many (CHARM) participants	40/71 invites (56% completion), F 93%	Cancer	X	X								X
Lemke	2012	USA	Mixed methods		pre- and post-engagement surveys of four 2-day engagement programs using educational slide presentations followed by focus group discussions.	primary caregivers of children receiving care at either a Federally Qualified Health Center or a university-based practice	45	Biobanking	X									X		X
Lindquist	2019	USA	Qualitative		semi-structured interviews	Patient/community partners who participated in geriatrics-focused PCORI-funded research	10/10 (100% response)	Geriatrics		X
Long	2016	USA	Quantitative		online survey	research participants registered with ResearchMatch	3381/5207 interests (65% response)	General	X			X	X	X				X			X
Long	2019	USA	Mixed methods		online survey via REDCap, via email link	Health researchers who conduct research that includes the consent of human subjects and hold a current appointment at an accredited academic medical institution within the United States.	414	General			X	X					X
Mackenzie	2013	Canada, Uganda, Vietnam	Qualitative		3 case study reports	Homeless northern Canadians; 25 villages bordering Uganda’s Kibale National Park - most residents in neighbouring villages are subsistence farmers from the Batooro or Bakiga tribes; upland northern Vietnam and southwest China with ethnic minorities, especially Hmong (Miao) and Yao - geographically dispersed and politically fragmented minority populations.		General			X	X	X	X			X		X	X
Madadi	2011	Canada	Qualitative		pharmacogenetic counselling session with pre- and post-counselling semi-structured interviews.	breastfeeding mothers who had taken	62	Pharmacogenetics				X	X	X		X				X
						codeine and participated in a pharmacogenetic study
Mancini	2012	France	Quantitative		2 self-administered questionnaires via post (at inclusion in study, and 6 months)	Participants in the FNCLCC-PACS04 trial (ClinicalTrials.gov Identifier: NCT00054587) - randomized controlled trial (RCT), sequential trastuzumab treatment was compared with simple follow-up procedures among women with human epidermal growth factor receptor 2 (HER2)-positive breast cancer.	107/115 responses (93% response rate)	Breast cancer				X	X							X	X
Mancini	2015	France	Quantitative		self-administered questionnaire	Participants in the GENEPSO-PS cohort, a study of the psychosocial characteristics and preventive behaviour of both BRCA1/2 carriers and non-carriers;	345/454 (76% response); 235 analysed	Genetics	X			X	X	X				X		X
Mangal	2023	USA	Quantitative		online survey via Prolific using validated instruments to measure health literacy subjective numeracy, and graph literacy.	US population using Prolific, an online survey recruitment platform.	502	General	X	X				X				X		X
Mayo-Gamble	2021	USA	Qualitative		semi-structured interviews	African-American or Latino community members in Tennessee willing to participate in interviews; academic researchers nationwide.	35/42 invites (84% response)	General	X	X		X	X	X	X	X	X	X	X	X	X
McElfish	2019	USA	Mixed methods		electronic survey via REDCap	Health researchers (self-reported) with a faculty or a postdoctoral appointment at a Clinical and Translational Science Award (CTSA) programs and Prevention Research Centers (PRCs) US academic medical institution	414	General				X					X			X
McElfish	2020	USA	Qualitative		interviews	Marshall Islands migrants with type 2 diabetes who participated in a Diabetes Self-Management Education (DSME) RCT	111/221 enrolled to interview stage	Adult medicine	X	X		X	X					X		X
Meulenkamp	2010	The Netherlands	Mixed methods		2 focus group interviews to inform cross-sectional survey	1. General Dutch population	1,678 (1,163 from general Dutch population; 515 patients with asthama, rhinitis, arm thrombosis)	Biobanking	X				X	X				X		X
						2. Patients with asthma, rhinitis or arm-thrombosis (recruited via two family studies on asthma and one family study on rhinitis, including only probands, of the University Medical CenterGroningen (UMCG); patients with arm-thrombosis were recruited from the MEGA study at the Leiden University Medical Center (LUMC), including some patients with venous thrombosis of the THE-VTE-study).
Mfutso-Bengo	2008	Malawi	Qualitative		dissemination workshops discussions	Phases 1 and 2 Wellcome Trust Bioethics Research Project research participants and research staff	160 (32 health workers/research staff; 128 research participants including community leaders)	General	X	X	X		X			X	X	X		X	X	X
Miller	2012	International	Quantitative		online survey link via email	Authors of genetics research studies in autism or cystic fibrosis, published 2005-2008	343/785 (44% response rate) - 175 (51%) CF; 186 (49%) ASD.	Genetics			X
Milnor	2020	Brazil	Qualitative		Case-study 1. roundtable discussions	Community advisory board and engagement group for HIV-related health promotion activities.	1. 10 participants	HIV			X		X				X			X
					Case study 2. training workshop for CAB co-ordinators followed by open commmunity meeting/presentation		2. 2 CAB co-ordinators
Moorcraft	2016	UK	Quantitative		2 paper questionnaires	Patients who had been approached about participation in any clinical trials in the Gastrointestinal and Lymphoma Unit at the Royal Marsden	249/263 (95% response rate)	Cancer	X					X				X
Natale	2020	Australia	Qualitative		17 group discussions in 3 workshops	Patients with chronic kidney disease (CKD) and their caregivers, and health professionals involved with CKD	105 patients/caregivers and 43 health professionals	Adult medicine	X							X		X		X
Ndase	2014	Kenya, Uganda	Qualitative		conferences and meetings	Heterosexual HIV discordant couples enrolled in The Partners PrEP Study. This was a randomized, phase III, 3-arm, placebo-controlled clinical trial of tenofovir disoproxil fumarate (TDF) and emtricitabine (FTC)/TDF PrEP for HIV prevention among African heterosexual HIV serodiscordant couples.	4747	HIV			X	X	X				X			X
Nixon	2012	South Africa	Mixed methods		survey; focus group discussions	School-attending adolescents in a peri-urban, poor neighbourhood in South Africa.	808	HIV			X	X	X		X		X			X
Ochieng	2021	Uganda	Qualitative		in-depth semi-structured interviews	Genomic researchers in Uganda	30	Genetics			X				X		X		X	X
Ondenge	2015	Kenya	Qualitative		10 focus group discussions	Members of the community where the Kisumu Breastfeeding Study was performed. The Kisumu Breastfeeding Study (KiBS) was an open-label phase II one-arm trial to assess the safety and efficacy of zidovudine (AZT), lamivudine (3TC), and either nevirapine (NVP) or nelfinavir (NFV) for the prevention of mother-to-child transmission of HIV.	98	HIV		X		X	X	X		X	X	X	X	X	X
Ottenhoff	2023	The Netherlands	Mixed methods		online survey via Castor, received via email link; focus group discussions	Adults who participated in sponsor-initiated AD trials at Brain Research Center, a clinical trial organization in the Netherlands.	81/152 interests (54% interest)	Geriatrics - Alzheimer's												X
							71/81 completed the survey (88% completion rate)
Partridge	2009	USA	Quantitative		survey questionnaire	A subset of women who participated in NCCTG 9831 (A Phase III Trial of Adjuvant Chemotherapy with or without Trastuzumab for Women with HER2-positive Breast Cancer	167/228 (73% response rate)	Breast cancer	X			X	X					X		X
Penlington	2020		Quantitative		internet search	20 top pharmaceutical companies:(traditional pharma research - COPD and asthma; vaccines research - meningitis and influenza)	20 companies and 99 trials	General				X	X
Purvis	2017	USA	Qualitative		focus group discussions	Minority populations in Arkansas, USA - Hispanic, Marshallese and African American communities.	53	General	X	X				X		X		X		X	X
Purvis	2020	USA	Mixed methods		online survey via REDCap, via email invitation link; open- and close-ended questions	Researchers self-reported as a faculty or post-doctoral health researcher at an academic medical institution with a CLinical and Translational Science Award (CTSA) program or Prevention Research Centre (PRC).	414	General									X
Racine	2019	Ireland	Mixed methods		1. Focus group discussions; PPI group; adult literacy review;	TRUST Thyroid trial participants. The Thyroid Hormone Replacement for Subclinical Hypothyroidism Trial (TRUST) was a multi-centre, double blind, placebo controlled, phase III clinical trial testing the efficacy of thyroxine replacement in subclinical hypothyroidism in older community dwelling adults.	104	Adult medicine	X	X			X	X	X	X		X		X
					2. Prospective, randomised, single blind, parallel trial design single-blind parallel group trial;
					3. evaluation questionnaire.
Raza	2020	UK	Quantitative		Data from Integrated Research Application System (IRAS) forms and final ethics reports	Trial investigators of registered phase III clinical trials in the UK, that intended to provide results to trial participants	1,404 trials	General				X	X		X
Richards	2016	USA	Qualitative		semi-structured interviews	Patients who recently provided a DNA sample and consented for future genetic analyses.	15	Biobanking	X							X	X	X		X
Sarradon-Eck	2012	France	Qualitative		in-depth interviews	breast cancer patients previously involved in a self-administered questionnaire measuring participants' uptake and understanding of the results of a clinical trial.	34/107 (32%)	Breast cancer					X	X			X	X			X
Schroter	2019	International	Quantitative		online questionnaire via SurveyMonkey	Authors of trials indexed in PubMed in 2014 - 2015	3127/19321 authors (16% response rate). 1818 eligible. Of the 3127 who responded to the first screening question, 437 were disqualified from taking part as they stated their publication was not a clinical trial (n=390) or that it was a trial without human participants (n=47). Of the remaining 2690 trials, 1818 with patients individually enrolled	General				X	X				X			X		X
Scott	2017	USA	Quantitative		survey via post	caregivers of childhood cancer survivors	43/68 (63% response rate)	Childhood cancers	X				X	X			X	X		X
Sgro	2023	USA	Qualitative		virtual focus group discussions	Patient-Centered Outcomes Research Institute (PCORI)-funded investigators and patient partners	43 (20 patients' partners; 23 investigators)	General		X	X		X		X	X	X	X	X	X
Shelly	2023	LMICs	Mixed methods		protocol mining; interviews; survey; literature review;	RCT protocols conducted in LMICs from 2015 - 2019, and investigators. (in the areas of human immunodeficiency virus (HIV), neglected tropical diseases, tuberculosis (TB), malaria, maternal, newborn, and child health, nutrition, vaccines, enteric and diarrheal diseases, pneumonia, and polio).	48	General				X					X		X
Smyth	2009	UK	Qualitative		postal questionnaires	Women who participated in the MAGPIE trial (comparing magnesium sulfate with placebo for women with preeclampsia)	619/771 (80% response rate)	Obstetrics	X			X						X
Sood	2009	USA	Quantitative		survey	Patients who underwent general medical evaluations between September and November 2006 at a tertiary care academic medical center in Rochester, MN.	400/485 (82% response)	Adult medicine												X
South	2021	UK	Mixed methods		a cluster randomised, 2 by 2 by 2 factorial, nonblinded study within a trial; semi-structured questionnaires.	Participants in an ovarian cancer phase III trial	Quan: 180/275 invites (65% response rate)	Ovarian cancer	X			X	X					X		X
							Qual: 13/94 (14% response rate)
South	2023	UK	Mixed methods		randomised trial; open and close ended questionnaire; semi-structured interviews;	trial staff involved in sharing results of an ovarian cancer trial, ICON8 (ISRCTN10356387).	68	Ovarian cancer									X			X
Sturgeon	2024	England	Qualitative		dissemination workshops	young PLHIV and on antiretroviral treatment.	10	HIV					X	X		X				X
Tajima	2013	Japan	Quantitative		questionnaire survey	Patients who had participated in registration trials at Tokushima University Hospital or Tokushima National Hospital between September 2010 and March 2011.	57/58 (98% response rate)	General	X					X				X
Tarrant	2015	UK	Qualitative		semi-structured interviews	Women who participated in a trial of antibiotics in pregnancy	38	Obstetrics	X			X	X					X		X
Taylor	2021	USA	Quantitative		survey	in-patients and out-patients at 2 hospitals	397. F 67.5%	Genomics	X					X				X			X
Turcotte-Tremblay	2018	Burkina Faso	Qualitative		reflective analysis	Healthcare workers, community leaders,verifiers, healthcare users of a rural health centre in Burkina Faso		General			X						X			X
van Overbeeke	2020	Belgium, the Netherlands, UK	Qualitative		semi-structured interviews via teleconference or in person	Patient representatives in rheumatic diseases, cancer, and neuromuscular disorders.	14	Adult medicine, cancer	X	X				X		X	X	X
Weitzman	2018	USA	Quantitative		survey of patient reported outcomes (PROs) via REDCap	Parents of youth with apediatric-onset RD enrolled in the Childhood Arthritis and Rheumatology Research Alliance (CARRA) Registry	115/119 (96.6% consent rate)	Paediatric					X							X
Weston	2023	International	Mixed methods		survey via Qualtrics, via email link; semi-structured interviews via Zoom	Researchers specialised in the field of malaria clinical trials, across diverse geographical areas, career stage and institutions.	Qual: 11/13 invites (85% response)	Malaria			X	X	X		X		X		X	X
							Quan: 42/211 (19.9% response rate)
Williams	2011	Italy	Quantitative		survey (non-validated) questionnaires and summary letter via post	Surviving elderly participants of the Italian-American Clinical Trial of Nutritional Supplements and Age-Related Cataract (a 13-year individually-randomised, double-masked, single-centre, placebo-controlled trial designed to investigate whether population could affect the onset or progression of age-related cataract; 1996 - 2007)	610/817 (74.7% response rate)	Age-related cataracts			X	X	X				X			X
Wood	2021	UK	Mixed methods		focus group discussions; semi-structured interviews	women from two host randomized‐controlled trials PROSPECT two parallel randomized trials evaluating different surgeries for primary transvaginal anterior or posterior compartment prolapse surgery; VUE: two parallel randomized‐controlled trials of surgical options for upper compartment [uterine or vault] pelvic organ prolapse.	16/125 (12.8% response rate)	Gynaecology	X					X				X
Ziegenfuss	2011	USA	Quantitative		survey questionnaire	Individuals from a US Midwestern health system diabetes registry.	2055/4796 randomly selected (42.8% response rate)	Adult medicine	X									X
